# Immunogenicity following two doses of BBIBP-CorV vaccine and a third booster dose with viral vector and Mrna COVID-19 vaccines against delta and omicron variants in prime immunized adults with two doses of BBIBP-CorV vaccine

**DOI:** 10.1101/2022.06.16.22276480

**Authors:** Jira Chansaenroj, Nungruthai Suntronwong, Sitthichai Kanokudom, Suvichada Assawakosri, Ritthideach Yorsaeng, Preeyaporn Vichaiwattana, Sirapa Klinfueng, Lakana Wongsrisang, Donchida Srimuan, Thaksaporn Thatsanatorn, Thanunrat Thongmee, Chompoonut Auphimai, Pornjarim Nilyanimit, Nasamon Wanlapakorn, Natthinee Sudhinaraset, Yong Poovorawan

## Abstract

Coronavirus disease 2019 (COVID-19) booster vaccination is being comprehensively evaluated globally due to waning immunity and the emergence of new severe acute respiratory syndrome coronavirus 2 (SARS-CoV-2) variants. Therefore, this study aimed to evaluate antibody responses in individuals vaccinated with two doses of BBIBP-CorV vaccine and to explore the boosting effect of the different vaccine platforms in BBIBP-CorV-primed healthy adults, including viral vector vaccine (AZD122) and mRNA vaccines (BNT162b2 and mRNA-1273). The results showed that, in the BBIBP-CorV prime group, the total receptor-binding domain (RBD) immuno-globulin (Ig) and anti-RBD IgG levels waned significantly at 3 months after receiving the second dose. However, after the booster, RBD-specific binding antibody levels increased. Neutralizing antibody measured by a surrogate neutralization test showed of inhibition over 90% against the SARS-CoV-2 delta variant but less than 70% against omicron variant after the third dose on day 28. All booster vaccines could induce the total IFN-□ T-cell response. The reactogenicity was acceptable and well tolerated without serious adverse events. This study supported administration of the third dose with either viral vector or mRNA vaccine for the BBIBP-CorV-primed individuals to stimulate antibody and T cell responses.
