## Supplement table 1 for "Immunogenicity following two doses of BBIBP-CorV vaccine and a third booster dose with viral vector and Mrna COVID-19 vaccines against delta and omicron variants in prime immunized adults with two doses of BBIBP-CorV vaccine"

### Sheet: Sheet1
Supplementary Table S1 The demographic characteristics and laboratory tests value of participants enrolled in this study.
		BBIBP-CorV primed group (N=51)	Third booster group
			AZD1222 (N = 33)	BNT162b2 (N = 56)	mRNA-1273 (N = 55)
Gender
	Male	21 (41.18%)	14 (42.42%)	26 (46.43%)	24 (43.64%)
	Female	30 (58.82%)	19 (57.58%)	30 (53.57%)	31 (56.36%)
Age; years
	Mean (IQR)	37.71 (12.00)	42.27 (11.00)	41.89 (14.25)	44.02 (20.50)
	18-35	26 (50.98%)	6 (18.18%)	17 (30.36%)	17 (30.91%)
	36-60	23 (45.10%)	27 (81.82%)	36 (64.29%)	34 (61.82%)
	>60	2 (3.92%)	0 (0%)	3 (5.36%)	4 (7.27%)
Comorbidity
	Yes		10 (30.3%)	12 (21.43%)	9 (16.36%)
	No		23 (69.7%)	44 (78.57%)	46 (83.64%)
Adverse events
Local events	Pain		30 (90.91%)	53 (94.64%)	52 (94.55%)
	Swelling		8 (24.24%)	25 (44.64%)	30 (54.55%)
	Redness		4 (12.12%)	17 (30.36%)	13 (23.64%)
Systemic events	Fever		7 (21.21%)	2 (3.57%)	4 (7.27%)
	Headache		20 (60.61%)	29 (51.79%)	26 (47.27%)
	Myalgia		26 (78.79%)	41 (73.21%)	46 (83.64%)
	Nausea		5 (15.15%)	7 (12.5%)	10 (18.18%)
	Vomiting		0 (0%)	2 (3.57%)	0 (0%)
	Diarrhea		6 (18.18%)	6 (10.71%)	7 (12.73%)
	Joint pain		16 (48.48%)	15 (26.79%)	18 (32.73%)
	Chiling		21 (63.64%)	23 (41.07%)	26 (47.27%)
	Dizziness		10 (30.3%)	15 (26.79%)	20 (36.36%)
Antibodies titers
Total RBD Ig; U/ml	Day 0 ± 7, N	51	33	56	55
	GMT (95% CI)	0.4 (0.4 - 0.4)	13.0 (7.8 - 23.0)	9.3 (5.7 - 15.0)	8.7 (5.7 - 13.0)
	Day 14 ± 7, N	50	33	55	53
	GMT (95% CI)	1.0 (0.8 - 1.4)	9034.0 (6902.0 - 11824.0)	17953.0 (14835.0 - 21727.0)	17676.0 (14187.0 - 22023.0)
	Day 28 ± 7, N	47	33	56	53
	GMT (95% CI)	42.8 (28.0 - 65.6)	7609.0 (5831.0 - 9930.0)	13943.0 (11734.0 - 16569.0)	11854.0 (9535.0 - 14738.0)
	Day 90 ± 7, N	41	22	22	39
	GMT (95% CI)	19.0 (12.6 - 28.7)	3073.0 (2080.0 - 4542.0)	4949.0 (3672.0 - 6669.0)	4097.0 (3109.0 -5399.0)
Anti-RBD IgG; BAU/ml	Day 0 ± 7, N	51	33	56	55
	GMT (95% CI)	0.2 (0.2 - 0.4)	100.0 (68.0 - 147.0)	64.0 (42.0 - 98.0)	87.0 (63.0 - 121.0)
	Day 14 ± 7, N	50	33	55	53
	GMT (95% CI)	3.6 (2.5 - 5.1)	13791.0 (10542.0 - 18041.0)	28219.0 (23647.0 - 33673.0)	35182.0 (28970.0 - 42727.0)
	Day 28 ± 7, N	47	33	56	53
	GMT (95% CI)	50.0 (37.3 - 66.8)	11639.0 (8872.0 - 15269.0)	21665.0 (18534.0 - 25325.0)	12584.0 (10122.0 - 15645.0)
	Day 90 ± 7, N	41	22	22	39
	GMT (95% CI)	17.0 (12.7 - 23.1)	4859.0 (3243.0 - 7280.0)	7928.0 (5970.0 - 10527.0)	7631.0 (5923.0 - 9833.0)
% inhibition against Delta variant	Day 0 ± 7, N		10	10	10
	Median (IQR)		9.9 (6.1 - 31.0)	12.0 (8.5 - 22.0)	18.0 (9.1 - 38.0)
	Day 14 ± 7, N		20	20	20
	Median (IQR)		97.0 (96.0 - 97.0)	97.0 (97.0 - 97.0)	97.0 (96.0 - 97.0)
	Day 28 ± 7, N		33	36	43
	Median (IQR)		97.0 (96.0 - 97.0)	97.0 (97.0 - 97.0)	97.0 (96.0 - 98.0)
	Day 90 ± 7, N		20	20	20
	Median (IQR)		95.0 (86.0 - 97.0)	97.0 (96.0 - 97.0)	97.0 (92.0 - 98.0)
% inhibition against Omicron variant	Day 0 ± 7, N		10	10	10
	Median (IQR)		12.0 (7.9 - 18.9)	20.0 (14.6 - 22.8)	21.8 (14.9 - 23.7)
	Day 14 ± 7, N		20	20	20
	Median (IQR)		49.8 (16.1 - 72.5)	67.4 (43.5 - 80.5)	53.7 (21.2 - 83.0)
	Day 28 ± 7, N		33	37	43
	Median (IQR)		40.0 (3.5 - 61.1)	66.1 (28.8 - 76.0)	50.2 (22.4 - 74.2)
	Day 90 ± 7, N		20	20	20
	Median (IQR)		15.4 (0.0 - 33.9)	28.0 (0.0 - 52.4)	21.1 (0.0 - 41.5)
T-cell responses IFN-ɣ CD4+; IU/ml	Day 0 ± 7, N		28	30	30
	Median (IQR)		0.02 (0.0 - 0.06)	0.00 (0.00 - 0.02)	0.03 (-0.01 - 0.07)
	Day 14 ± 7, N		28	30	30
	Median (IQR)		0.24 (0.06 - 0.63)	0.88 (0.22 - 1.49)	0.51 (0.19 - 1.57)
	Day 28 ± 7, N		28	30	29
	Median (IQR)		0.02 (0.01 - 0.11)	0.33 (0.16 - 1.61)	0.32 (0.14 - 0.95)
	Day 90 ± 7, N		18	13	21
	Median (IQR)		0.04 (0.02 - 0.10)	0.67 (0.14 - 1.35)	0.17 (0.08 - 0.76)
T-cell responses IFN-ɣ CD4+ and CD8+; IU/ml	Day 0 ± 7, N		28	30	30
	Median (IQR)		0.02 (0.01 - 0.12)	0.01 (0.00 - 0.03)	0.01 (-0.01 - 0.05)
	Day 14 ± 7, N		28	30	30
	Median (IQR)		0.42 (0.17 - 0.76)	1.41 (0.43 - 2.13)	0.62 (0.41 - 1.73)
	Day 28 ± 7, N		28	30	29
	Median (IQR)		0.03 (0.01 - 0.27)	0.77 (0.36 - 1.89)	0.48 (0.21 - 1.58)
	Day 90 ± 7, N		18	13	22
	Median (IQR)		0.11 (0.02 - 0.24)	0.88 (0.19 - 2.23)	0.27 (0.05 - 0.73)
